# Real-World Changes in Movement-Evoked Pain and Gait in Adults With Knee Osteoarthritis

**DOI:** 10.64898/2026.05.11.26352918

**Authors:** Julien A. Mihy, Mayumi Wagatsuma, Spencer N. Miller, Elisa S. Arch, Katie A. Butera, Stephen M. Cain, Jocelyn F. Hafer

## Abstract

**Objective:** Adults with knee osteoarthritis often experience movement-evoked pain (MEP), and that pain has the potential to alter gait mechanics and influence disease progression. However, the associations between MEP and gait biomechanics have only been assessed in typical lab settings. Gait mechanics differ in the lab compared to in the real-world, thus it is unknown whether these associations between pain and gait translate to real-world settings. Therefore, this study aimed to measure concurrent changes in MEP and gait mechanics across three days of typical real-world activity.

**Design:** Seventeen participants with self-reported physician-diagnosed symptomatic knee osteoarthritis wore inertial measurement units on their more symptomatic limb’s thigh and shank, as well as on both feet for three days of typical activity. Participants were sent 5 automated text messages a day and were instructed to complete a short 3-5 minute walk and self-report their MEP via a Numeric Rating Scale (0-10) during each of the walks. A random coefficients model was used to determine how gait speed, stride length, and knee and ankle range of motion was related to changes in pain intensity.

**Results:** The average MEP experienced during the instructed walks was 1.4 ± 1.3 with individual participant average pain intensities ranging from 0 to 4.8. Greater MEP was associated with a 2.7° decrease in knee range of motion per unit increase in pain (95% CI [-4.8 -0.5], p = 0.02). Seven of the seventeen participants never reported a pain level of 0. Speed, stride length, and ankle range of motion did not differ by pain intensity.

**Conclusions:** Increases in MEP were associated with decreases in knee range of motion. A 2.7° decrease in knee range of motion in response to a 1-unit change in pain is meaningful as 5° is generally considered the threshold for a meaningful difference in joint angles. With a change in pain intensity of 2 being common with daily activity, individuals may be experiencing meaningful changes in knee joint angles regularly. With gait mechanics being associated with disease progression, these daily acute fluctuations in pain may be influencing disease progression rates.
