## Supplement Table 1&2 for "Real-World Changes in Movement-Evoked Pain and Gait in Adults With Knee Osteoarthritis"

### Sheet: Cover page
Supplement Table 1 & 2
Supplement Table 1 Campus Visit Data
	See (Citation) for more details
Supplement Table 2 Real-World Data
Key:
	Day	Day # (1-3)
	Survey #	Survey # (1-5)
	SurveyTime	Time-stamp of when the participant completed the text survey
	BoutDuration	Time in seconds from the first heel-strike to the last heel-strike
	Time	Real-world time of the first heel-strike identified
	StrideLength	Average stride length for all steady-state strides identified
	StrideSpeed	Average stride speed for all steady-state strides identified
	StrideTime	Average stride time for all steady-state strides identified
	StrideHeight	Average stride height for all steady-state strides identified
	ROM	Range of motion
	Pain	Participant reported pain (0-10) experienced during instructed walk

### Sheet: Campus Visit
Participant #	Bout Repetition	Time	Stride Speed (m/s)	Stride Length (m)	Knee ROM (°)	Knee Early Stance ROM (°)	Ankle ROM (°)	Pain
1	Stair 1	Pre	1.4	1.3	72.9	9.77493	40.7	0
1	Stair 1	Post	1.3	1.3	73	8.15265	42.4	0
1	Stair 2	Pre	1.4	1.3	74.6	8.93944	39.7	0
1	Stair 2	Post	1.3	1.2	72.4	8.17268	42.3	0
2	Stair 1	Pre	1.4	1.5	72.6	4.3576	36.8	1
2	Stair 1	Post	1.4	1.5	73.5	3.85243	36.4	1
2	Stair 2	Pre	1.4	1.5	72.4	3.56916	35.8	1
2	Stair 2	Post	1.4	1.5	71.2	3.49894	36.7	1
3	Stair 1	Pre	1.3	1.3	58	8.04894	40.7	0
3	Stair 1	Post	1.2	1.3	57.2	7.84211	40.4	0
3	Stair 2	Pre	1.3	1.3	58.5	8.73832	40.8	0
3	Stair 2	Post	1.3	1.3	56.4	8.83546	41	0
4	Stair 1	Pre	1.3	1.4	63.9	14.5449	30.1	0
4	Stair 1	Post	1.3	1.4	64.5	13.1403	30.5	0
4	Stair 2	Pre	1.3	1.4	62.5	13.6812	29.5	0
4	Stair 2	Post	1.4	1.5	63.4	13.2188	30.6	0
5	Stair 1	Pre	1.4	1.4	56.3	6.93492	30.4	5
5	Stair 1	Post	1.2	1.2	61.8	11.2786	36.1	2
5	Stair 2	Pre	1.4	1.4	55.8	8.83402	30.1	1
5	Stair 2	Post	1.4	1.4	55.5	9.79961	31.4	1
6	Stair 1	Pre	1.3	1.3	53.7	15.3717	32.7	0
6	Stair 1	Post	1.3	1.3	51.6	15.7568	33.5	0
6	Stair 2	Pre	1.3	1.3	52.8	15.7761	32.2	0
6	Stair 2	Post	1.3	1.3	52.7	15.5312	33.6	1
7	Stair 1	Pre	1.2	1.3	57.9	4.14567	33	2
7	Stair 1	Post	1.1	1.2	58.6	4.00997	34	2
7	Stair 2	Pre	1.2	1.3	59.8	6.52419	32.8	1
7	Stair 2	Post	1.2	1.3	59.1	4.52964	34.3	1
8	Stair 1	Pre	1.4	1.4	56	15.5517	46.9	2
8	Stair 1	Post	1.4	1.5	57.2	16.8318	50.9	3
8	Stair 2	Pre	1.3	1.4	55.7	14.0449	44.7	1
8	Stair 2	Post	1.3	1.4	55.8	15.9682	46	2
9	Stair 1	Pre	1.3	1.4	66.6	19.4636	35.6	0
9	Stair 1	Post	1.3	1.4	68.5	21.7405	33.3	0
9	Stair 2	Pre	1.3	1.3	65.6	18.7164	34.1	0
9	Stair 2	Post	1.2	1.3	69.1	19.3546	34.1	0
10	Stair 1	Pre	1.2	1.3	69.1	6.97122	32.9	2
10	Stair 1	Post	1.2	1.4	70.8	6.48582	33.6	2
10	Stair 2	Pre	1.2	1.4	69.4	6.27635	34.1	2
10	Stair 2	Post	1.1	1.3	69	6.05611	33.8	2
11	Stair 1	Pre	1.2	1.3	50.2	7.47605	41	2
11	Stair 1	Post	1.2	1.3	50.2	7.85633	42.1	2
11	Stair 2	Pre	1.3	1.3	49.8	7.94469	40.5	1
11	Stair 2	Post	1.3	1.3	50.3	9.45446	43	1
12	Stair 1	Pre	1.4	1.5	63.4	27.7254	39.5	0
12	Stair 1	Post	1.4	1.5	62.4	25.1354	39.3	0
12	Stair 2	Pre	1.3	1.4	62.3	24.9394	36.9	0
12	Stair 2	Post	1.4	1.5	60.3	26.1344	40.1	0
13	Stair 1	Pre	1.4	1.3	67.9	9.49443	39.3	0
13	Stair 1	Post	1.3	1.3	68.2	9.39893	39.1	1
13	Stair 2	Pre	1.3	1.3	67.9	9.89302	38.6	1
13	Stair 2	Post	1.3	1.3	68.3	9.80271	39.4	1
14	Stair 1	Pre	1.5	1.5	80	14.9368	40.5	1
14	Stair 1	Post	1.5	1.5	80.9	14.3121	41.9	1
14	Stair 2	Pre	1.4	1.4	80.7	14.0605	40.5	1
14	Stair 2	Post	1.4	1.4	79.9	13.2161	40.7	1
15	Stair 1	Pre	1.5	1.5	55.9	12.111	36.4	2
15	Stair 1	Post	1.5	1.5	55.2	10.2063	36.9	2
15	Stair 2	Pre	1.5	1.5	55.1	9.19376	35	1
15	Stair 2	Post	1.5	1.5	55.6	9.62203	35.3	1
16	Stair 1	Pre	1.3	1.4	63.6	14.5011	37.6	2
16	Stair 1	Post	1.3	1.4	65.2	17.4726	37.9	3
16	Stair 2	Pre	1.2	1.4	64.6	17.1625	35.9	2
16	Stair 2	Post	1.2	1.4	64.7	15.1668	38.2	2
17	Stair 1	Pre	1.6	1.5	63.6	16.6261	38.2	1
17	Stair 1	Post	1.5	1.5	66	12.7116	39.2	1
17	Stair 2	Pre	1.5	1.4	64.2	15.1776	39.6	0
17	Stair 2	Post	1.2	1.3	67.1	10.6259	36.8	0

### Sheet: RealWorld
Participant #	Day	Survey #	SurveyTime	BoutDuration	Time	StrideLength	StrideSpeed	StrideTime	StrideHeight	KneeROM	AnkleROM	KneeEarlyStance	Pain
1	1	3	11:31	1410	11:07	1.24028	1.26536	0.981906	0.0297429	65.6986	38.022	4.36823	1
1	2	1	07:30:00	25	07:12	1.02539	0.858438	1.19754	0.0260615	69.4158	33.4847	12.0448	0
1	2	2	09:30:00	40	09:26	1.14171	1.04601	1.09722	0.0424483	74.165	40.6549	13.7195	0
1	2	3	11:30:00	50	11:26	1.09958	0.995625	1.10677	0.0245057	73.443	36.2353	15.7568	0
1	3	1	07:30:00	25	07:11	0.986884	0.866025	1.15039	0.0182022	79.1776	34.3248	13.5793	0
1	3	2	09:30:00	25	09:27	1.05437	0.941638	1.12847	0.0279912	77.6497	33.2054	15.1185	0
1	3	3	11:30:00	30	11:22	1.15359	1.0916	1.05859	0.0170433	74.4044	38.3032	14.4193	0
2	1	1	08:01:00	160	07:58	1.17849	0.8598	1.37385	-0.0240586	78.9648	33.0305	3.16031	1
2	1	2	10:40:00	70	10:38	1.19534	0.890979	1.34449	-0.00948128	77.9199	34.8929	3.14627	1
2	1	3	12:00:00	290	11:55	1.18318	0.842941	1.4112	0.0515565	78.1021	33.6734	3.16421	1
2	1	4	14:08:00	35	13:39	1.30052	1.03718	1.25781	0.0379335	80.0032	35.79	3.28897	1
2	2	2	10:04:00	35	10:03	0.989484	0.65614	1.52604	0.0124701	72.1986	35.9674	3.0474	3
2	2	3	12:01:00	75	11:58	1.06613	0.81642	1.31037	0.00571776	73.2836	33.5668	2.07113	1
2	3	1	08:04:00	225	08:00	1.16311	0.870415	1.3391	-0.0296042	77.9116	33.8794	3.82441	1
2	3	2	10:08:00	285	10:03	1.24703	1.02673	1.22824	0.0169043	83.2762	31.5569	4.28556	1
2	3	3	12:03:00	260	11:58	1.16591	0.873063	1.34277	0.0824148	80.8406	31.4338	5.68826	1
3	1	2	11:20:00	65	11:19	1.2665	1.12704	1.12793	0.042241	57.7825	41.1397	7.44211	1
3	1	3	13:09:00	260	13:03	1.28394	1.10788	1.16073	0.0537631	55.6327	43.0576	7.7712	2
3	2	1	09:11:00	30	09:11	1.21365	0.956177	1.27539	0.00636983	55.8318	42.7096	7.09503	2
3	2	2	11:33:00	70	11:27	1.24292	1.02041	1.23047	0.0852319	63.23	37.7566	5.22838	1
3	3	1	09:02:00	80	09:00	1.27304	1.16493	1.09513	-0.00581697	60.1637	39.258	7.76808	0
3	3	2	11:20:00	40	11:17	0.785965	0.492018	1.77344	0.0144391	51.1759	35.059	6.93966	1
3	3	3	13:03:00	75	13:01	1.2029	1.04248	1.20508	0.0303279	59.0652	38.9356	6.5383	1
3	3	4	15:07:00	525	14:14	1.28256	1.10286	1.1644	0.0332499	60.3718	41.623	5.9596	2
4	1	1	08:05:00	120	08:03	2.05912	2.77563	0.742188	0.0801762	74.5082	38.0848	12.6174	1
4	1	3	12:54:00	20	12:17	1.32235	1.20507	1.17448	0.0590739	65.435	27.7055	6.72723	1
4	1	4	14:38:00	25	14:14	1.1536	0.923734	1.25174	0.0608451	66.8232	28.5986	7.69002	1
4	2	1	08:10:00	90	07:50	1.39089	1.20765	1.15913	0.0559976	65.7835	28.5194	10.3051	1
4	2	2	10:06:00	55	09:07	1.24242	1.01457	1.22656	0.00980695	61.7157	25.488	8.15659	2
4	2	3	12:10:00	65	12:03	1.31879	1.17703	1.1224	0.0376126	67.1138	32.4403	12.8733	0
4	2	4	14:28:00	40	14:27	1.27127	1.05368	1.21094	0.0178211	64.8451	30.2337	8.83913	0
4	2	5	16:30:00	60	15:36	1.3358	1.15567	1.16268	0.0557784	62.839	32.9288	8.58027	0
4	3	2	10:01:00	168	09:01	1.63378	1.5956	1.02458	0.00858061	60.9824	29.8215	11.1737	1
4	3	3	12:15:00	55	12:02	1.2659	1.07663	1.18424	0.090444	66.9873	28.8518	11.8465	2
4	3	4	14:16:00	75	14:06	1.23089	1.04922	1.17808	-0.0157071	57.1178	29.5182	10.8877	1
4	3	5	16:02:00	40	15:21	1.117	0.836062	1.35547	0.0100982	62.3313	27.6891	10.3527	3
5	1	2	09:30:00	70	09:25	1.19889	1.09356	1.09827	0.041496	55.2937	15.8321	6.37831	0
5	1	3	12:00:00	45	11:14	1.08367	0.832979	1.31362	0.0707555	51.9452	13.1429	5.67636	0
5	2	2	09:35:00	50	09:10	0.950252	0.805315	1.18815	0.0328476	65.2933	22.5181	4.83889	0
5	3	1	07:55:00	25	07:21	1.21486	1.18627	1.02691	0.0634132	55.3292	27.764	7.62471	0
5	3	2	09:55:00	90	09:46	1.18778	1.05104	1.13359	0.0139218	53.832	30.4268	6.03205	0
5	3	3	12:00:00	95	11:51	1.27672	1.166	1.09896	0.0365636	53.6715	31.3728	5.89423	0
6	1	2	10:18:00	25	10:17	1.31987	1.31667	1.00312	0.0830649	48.2964	30.231	11.7574	0
6	1	4	14:38:00	65	14:18	1.20462	1.13359	1.06641	0.0794471	43.1554	27.8095	10.0805	1
6	2	2	10:06:00	50	10:04	1.01301	0.938588	1.07924	0.0471261	43.5458	30.3465	9.56375	2
6	3	2	10:01:00	25	09:25	1.14196	1.11806	1.02455	0.0573009	51.5219	29.4782	10.472	1
6	3	3	12:15:00	35	12:10	0.882775	0.674138	1.35156	0.0549092	49.2645	30.8433	8.07527	2
6	3	4	14:16:00	210	13:34	0.990195	0.914023	1.14621	0.00164937	53.7407	33.2315	10.7638	1
6	3	5	16:02:00	55	16:01	0.842021	0.73922	1.15668	0.0293653	49.8076	27.4105	9.59262	3
7	1	2	15:31:00	160	15:28	1.27441	1.05857	1.20558	0.00438348	53.3382	35.9474	9.42754	0
7	1	3	16:21:00	155	16:18	1.24844	1.01377	1.23604	-0.00391426	51.7167	35.1085	5.94726	0
7	2	1	12:18:00	120	12:16	1.36428	1.20632	1.13371	0.0128826	58.9642	40.7488	9.09603	0
7	2	2	14:22:00	115	14:20	1.36744	1.19737	1.14323	0.00040396	59.6168	39.2094	7.24702	1
7	2	3	16:19:00	125	16:16	1.31464	1.12111	1.1754	0.0116563	59.1077	39.1337	6.54199	0
7	2	4	18:22:00	135	18:20	1.28419	1.07325	1.19776	-0.0119031	70.2792	37.9746	5.96189	0
7	3	1	12:20:00	135	12:18	1.33968	1.14924	1.16726	0.0405775	62.9143	40.6488	7.39719	0
7	3	2	14:36:00	80	14:35	1.33363	1.14607	1.16484	0.0604904	61.7335	40.3255	7.76522	0
7	3	3	16:21:00	135	16:18	1.31076	1.07446	1.23778	0.0186623	68.8867	39.3663	6.41798	0
7	3	4	18:18:00	130	18:16	1.28177	1.07705	1.19101	0.0191531	59.8866	40.0677	7.82414	1
7	3	5	20:21:00	45	19:29	1.2799	1.09468	1.17259	0.0181036	60.8411	38.3984	6.62513	1
8	2	1	07:34:00	85	07:30	1.25149	1.09082	1.14978	0.0628671	50.1027	38.4971	17.6086	1
8	2	2	09:28:00	100	09:25	1.25061	1.10006	1.13849	0.0674819	51.0934	38.4522	14.4269	3
8	2	3	11:24:00	80	11:22	1.27999	1.13412	1.13032	0.0694263	49.6301	40.3779	18.1319	2
8	3	1	07:15:00	100	07:08	0.736067	0.579291	1.37813	0.0961074	54.9932	28.5941	10.8005	2
8	3	2	09:26:00	1248	08:26	1.54372	1.63049	0.947461	0.041436	58.7511	43.2982	18.6903	3
8	3	3	11:28:00	35	11:18	0.832136	0.755572	1.17522	-0.00427612	49.4451	31.5876	15.1027	2
8	3	4	13:21:00	50	13:12	1.21188	1.05666	1.14941	0.0781329	56.223	36.0042	16.332	1
9	2	3	12:00:00	45	11:05	0.923593	0.767992	1.20768	0.000124036	65.0951	25.99	18.3111	0
9	3	3	12:12:00	925	11:24	1.22428	1.03009	1.18876	0.0114786	66.9245	30.5572	9.67221	0
10	1	1	08:01:00	120	07:59	1.35889	1.1459	1.18671	0.0981678	71.015	39.725	6.57372	2
10	1	4	14:00:00	40	13:05	1.33694	1.17987	1.13352	-0.00574587	70.8015	35.0551	7.31091	2
10	2	2	10:30:00	65	10:28	1.27883	1.0922	1.17188	0.0573388	61.3455	37.6795	6.91689	3
10	2	3	12:29:00	45	11:36	1.28841	1.20463	1.07215	0.0269537	64.3773	40.1198	9.69399	3
11	1	2	10:02:00	85	09:58	1.2778	1.17798	1.08526	0.0926717	63.3821	43.1618	12.4551	0
11	1	3	12:01:00	80	11:37	1.33157	1.25952	1.05744	0.0352017	51.446	47.246	9.88662	1
11	1	4	14:22:00	45	13:30	1.27937	1.16445	1.09916	0.057397	48.3813	41.7391	7.82571	1
11	2	5	16:23:00	135	15:51	1.26313	1.1204	1.12824	0.0510587	58.9635	43.3552	13.0055	2
11	3	1	08:02:00	35	08:01	1.0505	0.806996	1.32143	0.0792106	50.5284	35.0001	7.46865	1
11	3	2	10:10:00	415	10:01	1.27593	1.09608	1.16977	0.0125708	52.715	39.3832	10.1126	1
11	3	4	14:07:00	20	13:58	1.21933	1.03078	1.1901	-0.0101667	53.7979	40.9561	12.3878	2
12	1	1	07:42:00	195	07:38	1.44146	1.29549	1.11589	-0.0120096	72.4826	39.36	34.117	2
12	1	2	09:17:00	210	09:04	1.42659	1.29372	1.10795	0.0434218	66.6633	39.1699	26.4786	1
12	1	3	11:08:00	230	11:02	1.42	1.27422	1.11556	0.0969733	69.4193	39.9649	30.769	2
12	1	4	13:03:00	190	13:01	1.41555	1.29325	1.10307	0.0888714	66.7771	39.0821	29.1794	2
12	2	1	07:34:00	25	07:28	1.25404	1.08339	1.16853	0.0329794	57.1774	38.5615	13.9132	2
12	2	2	09:04:00	165	09:00	1.30879	1.12942	1.16335	0.027104	59.0912	40.1186	21.8595	2
12	2	3	11:12:00	150	11:08	1.34472	1.1829	1.13912	0.0303563	57.895	41.3102	19.9261	3
12	2	4	13:32:00	40	13:23	1.39023	1.2757	1.09271	0.0632647	60.1831	41.5004	21.3248	3
12	3	1	07:38:00	25	07:36	1.22625	1.02824	1.19712	0.0440799	61.0074	40.215	11.8486	3
12	3	2	09:14:00	60	09:09	1.23344	1.01602	1.22217	0.0668898	60.039	39.9583	10.9393	4
12	3	3	11:26:00	175	11:08	1.31575	1.15823	1.14135	0.037965	56.2024	42.0536	11.9958	3
12	3	4	13:14:00	30	13:11	1.3167	1.16755	1.12981	0.0487998	59.6572	41.8573	10.0589	2
13	1	2	09:28:00	285	09:21	1.38355	1.43442	0.96921	0.0991516	76.3584	34.4176	16.6539	0
13	1	3	11:04:00	425	10:57	1.24674	1.24698	1.00296	0.0233215	81.2543	34.6331	12.743	0
13	1	4	13:07:00	340	13:00	1.24115	1.27784	0.972214	-0.0902294	86.8758	34.8066	20.8052	1
13	1	5	15:05:00	230	15:00	1.2143	1.25009	0.971652	0.0585188	59.2162	37.0866	7.10869	1
13	2	1	07:08:00	300	07:01	1.25394	1.27518	0.984644	0.0242017	83.4609	35.865	21.963	0
13	2	2	09:23:00	220	09:20	1.29222	1.31329	0.98647	0.0880005	89.719	37.2778	26.8897	0
13	2	3	11:05:00	200	11:02	1.14956	1.09236	1.05366	0.0804261	91.8068	34.1632	17.6762	0
13	3	1	07:08:00	395	07:01	1.26376	1.29936	0.973864	0.0221331	85.93	35.9211	21.6463	0
13	3	2	09:03:00	1075	08:46	1.27595	1.27921	0.998052	0.0831325	85.7278	33.511	20.0975	1
13	3	3	11:06:00	275	11:00	1.22558	1.2309	0.996192	0.0416196	87.9502	34.3534	21.7403	1
13	3	4	13:06:00	35	12:32	1.14407	1.12325	1.02148	0.0144795	84.2632	34.4138	18.0113	0
14	1	1	07:58:00	30	07:57	0.976447	0.830809	1.1901	0.0701294	70.7324	27.5213	6.94405	1
14	1	2	09:39:00	95	09:22	1.28028	1.21808	1.05807	0.0786784	71.3282	34.6589	7.15478	1
14	1	3	11:53:00	40	11:37	1.23569	1.16896	1.05957	0.0455655	61.1807	34.2649	9.30625	2
14	1	4	13:42:00	115	13:36	1.21031	1.08842	1.11812	0.0586183	57.7443	33.6654	9.17423	2
14	2	2	09:46:00	95	09:40	1.24166	1.13715	1.09473	0.0339188	86.5229	33.3473	14.5039	1
14	2	3	12:15:00	35	11:54	1.09862	0.92037	1.19705	0.0405456	87.3024	30.8034	10.5718	1
14	2	4	13:53:00	40	13:49	1.23731	1.13455	1.09152	0.0556814	90.5137	35.151	13.3262	1
14	3	1	08:12:00	50	08:11	1.04168	0.874734	1.21045	0.0472862	83.9392	33.2121	9.86441	1
14	3	2	09:50:00	50	09:33	1.11724	0.97055	1.16853	0.0611256	77.9056	32.5587	8.31103	1
14	3	3	11:30:00	455	10:55	1.31877	1.24683	1.0607	0.0730923	73.1978	36.9966	10.2934	1
14	3	4	13:45:00	160	12:59	1.12883	0.900793	1.25826	0.0833952	77.5656	35.3355	11.4774	1
14	3	5	15:33:00	85	15:31	1.09325	0.858904	1.29062	0.0392503	75.7907	32.3724	11.055	1
15	1	2	10:25:00	320	10:20	1.13154	1.17354	0.965123	0.0340424	45.7733	29.3722	8.70925	3
15	1	3	12:07:00	260	12:02	1.13446	1.18891	0.955357	0.0288282	37.8706	31.0338	8.07778	3
15	1	4	14:06:00	265	14:02	1.15775	1.14465	1.01358	0.0502422	47.9	30.0765	9.13809	3
15	2	1	08:08:00	245	08:03	1.18706	1.14351	1.03906	0.018571	51.5128	25.3257	10.861	3
15	2	2	10:11:00	245	10:07	1.43178	1.45079	0.987203	0.0502845	52.3466	31.0821	10.7571	3
15	2	3	12:11:00	270	12:07	1.24752	1.20219	1.03802	0.0585127	50.4271	27.099	10.2555	3
15	2	4	14:11:00	230	14:08	1.20008	1.15337	1.04102	0.0613107	51.6768	25.8448	9.93546	2
15	3	1	08:09:00	250	08:04	1.16121	1.13495	1.02383	0.0848318	55.8603	23.431	8.6275	1
15	3	2	10:12:00	150	10:09	1.13621	1.15974	0.980469	0.059588	46.2047	27.8074	8.43146	3
15	3	3	12:04:00	110	12:01	1.26848	1.24164	1.02187	-0.0153669	52.1324	28.8384	9.30824	3
15	3	4	14:30:00	270	14:26	1.19095	1.14752	1.03906	0.00241182	53.1418	23.9347	12.3178	3
16	1	2	08:48:00	695	08:34	1.51083	1.44764	1.0486	0.0270136	60.6646	38.7889	15.3133	6
16	1	3	11:01:00	270	10:56	1.62177	1.57661	1.02975	0.0807088	60.5281	38.8077	14.8826	5
16	2	1	06:46:00	645	06:31	1.47324	1.39585	1.05829	0.0543948	57.7986	53.8062	17.6043	2
16	2	2	08:37:00	390	08:30	1.66922	1.51006	1.10699	-0.00305833	66.7417	37.3081	19.6741	5
16	2	3	10:42:00	250	10:36	1.42303	1.16011	1.25781	0.0864413	65.9587	36.4721	19.6466	6
16	3	2	08:51:00	435	08:32	1.49072	1.40768	1.06127	0.0430699	63.9909	39.6101	15.4964	4
16	3	4	12:42:00	425	12:30	1.52595	1.42172	1.07498	0.0144253	64.5163	37.3651	14.9087	5
16	3	5	14:40:00	60	14:32	1.45848	1.37738	1.06068	0.0816617	63.2908	37.2982	18.2965	5
17	1	1	07:18:00	340	07:12	1.16938	1.0181	1.15342	0.037449	71.7571	36.1768	10.5184	2
17	1	2	09:22:00	225	09:17	1.31001	1.31122	1.00057	0.0509461	67.2754	39.1381	12.7126	1
17	1	3	11:03:00	85	10:51	1.34537	1.35348	0.995597	0.05765	63.984	38.7738	10.3187	4
17	2	2	09:04:00	230	09:00	1.21494	1.16353	1.04687	0.0841952	78.0876	36.6014	13.2691	0
17	2	3	11:07:00	220	11:03	1.31443	1.32964	0.989618	0.095187	78.1293	38.7098	18.9175	1
17	2	4	13:04:00	460	12:56	1.42045	1.50452	0.945164	0.0834605	78.2906	37.5924	16.3676	1
17	3	1	07:05:00	140	07:03	1.25774	1.16726	1.08014	0.0962498	77.4405	33.952	13.1932	1
17	3	2	09:01:00	185	08:56	1.2726	1.17184	1.08763	0.0138766	80.8109	39.0905	15.8608	1
17	3	3	11:06:00	260	11:01	1.24665	1.14427	1.09092	0.0532262	78.9613	38.7948	12.5596	1
